# Why Symptoms Linger in Quiescent Crohn’s Disease: Investigating the Impact of Sulfidogenic Microbes and Sulfur Metabolic Pathways

**DOI:** 10.1101/2024.09.08.24313266

**Authors:** Jonathan Golob, Krishna Rao, Jeffrey A. Berinstein, Prashant Singh, William D. Chey, Chung Owyang, Nobuhiko Kamada, Peter D.R. Higgins, Vincent Young, Shrinivas Bishu, Allen A. Lee

## Abstract

**Introduction:** Even in the absence of inflammation, persistent symptoms in patients with Crohn’s disease (CD) are prevalent and worsen quality of life. We previously demonstrated enrichment in sulfidogenic microbes in quiescent Crohn’s disease patients with (**qCD+S**) vs. without persistent GI symptoms (**qCD-S**). Thus, we hypothesized that sulfur metabolic pathways would be enriched in stool while differentially abundant microbes would be associated with important sulfur-metabolic pathways in qCD+S.

**Methods:** We performed a multi-center observational study nested within SPARC IBD. Quiescent inflammation was defined by fecal calprotectin level <150 mcg/g. Persistent symptoms were defined by CD-PRO2. Active CD (**aCD**) and non-IBD diarrhea-predominant irritable bowel syndrome (**IBS-D**) were included as controls.

**Results:** Thirty-nine patients with qCD+S, 274 qCD-S, 21 aCD, and 40 IBS-D underwent paired shotgun metagenomic sequencing and untargeted metabolomic profiling. The fecal metabolome in qCD+S was significantly different relative to qCD-S and IBS-D but not aCD. Patients with qCD+S were enriched in sulfur-containing amino acid pathways, including cysteine and methionine, as well as serine, glycine, and threonine. Glutathione and nicotinate/nicotinamide pathways were also enriched in qCD+S relative to qCD-S, suggestive of mitochondrial dysfunction, a downstream target of H_2_S signaling. Multi-omic integration demonstrated that enriched microbes in qCD+S were associated with important sulfur-metabolic pathways. Bacterial sulfur-metabolic genes, including *CTH*, *isfD*, *sarD*, and *asrC*, were dysregulated in qCD+S. Finally, sulfur metabolites with and without sulfidogenic microbes showed good accuracy in predicting presence of qCD+S.

**Discussion:** Microbial-derived sulfur pathways and downstream mitochondrial function are perturbed in qCD+S, which implicate H_2_S signaling in the pathogenesis of this condition. Future studies will determine whether targeting H_2_S pathways results in improved quality of life in qCD+S.

**Key Messages:** **What is Already Known**

- Even in the absence of inflammation, persistent gastrointestinal symptoms are common in Crohn’s disease.
- The microbiome is altered in quiescent Crohn’s disease patients with persistent symptoms, but the functional significance of these changes is unknown.

**What is New Here**

- Sulfur metabolites and sulfur metabolic pathways were enriched in stool in quiescent Crohn’s disease patients with persistent symptoms.
- Multi-omic integration showed enriched microbes were associated with important sulfur metabolic pathways in quiescent Crohn’s disease patients with persistent symptoms.

**How Can This Study Help Patient Care**

- Strategies to decrease sulfidogenic microbes and associated sulfur metabolic pathways could represent a novel strategy to improve quality of life in quiescent Crohn’s disease with persistent GI symptoms
