## Supplemental table 2 for "Why Symptoms Linger in Quiescent Crohn’s Disease: Investigating the Impact of Sulfidogenic Microbes and Sulfur Metabolic Pathways"

### Sheet: Supplemental Table 2
Supplemental Table 2. Significant results between enriched microbes (lfc > 2) or depleted microbes (lfc < 2) and untargeted metabolites by lasso regression.

### Sheet: lasso_enriched_microbes
microbe	metabolite	beta	pval	qval
Prevotella_copri	spermidine	0.0374337	2.17e-4	9.6524869999999995E-3
Klebsiella_oxytoca	5-methylthioadenosine (MTA)	-0.224556	3.93e-5	8.2891149999999997E-3
Prevotella_copri	cytidine 5'-monophosphate (5'-CMP)	-0.0937092	2.3846290000000001E-3	5.7503624000000003E-2
Klebsiella_oxytoca	cystathionine	0.360337	6.65e-6	2.8063150000000002E-3
Bilophila_wadsworthia	hypotaurine	-0.454231	4.54e-5	1.916238E-2
Bilophila_unclassified	hypotaurine	-0.320324	4.6e-5	6.4693340000000002E-3
Bilophila_unclassified	3-sulfo-alanine	-1.51741	2.18e-19	1.84e-16
Bilophila_wadsworthia	3-sulfo-alanine	-0.782369	1.43e-9	1.2e-6
Clostridium_clostridioforme	methylmalonate (MMA)	0.27858	9.26e-4	9.7698562000000003E-2
Clostridium_clostridioforme	palmitoleate (16:1n7)	0.544651	5.87e-4	9.7698562000000003E-2
Streptococcus_parasanguinis	betaine	0.312304	4.32e-4	3.7622700000000002E-2
Streptococcus_parasanguinis	dimethylglycine	-0.451561	8.1e-4	5.6988379999999998E-2
Prevotella_copri	malonate	-0.0878711	3.4795680000000002E-3	7.1628179E-2
Bilophila_wadsworthia	arabinose	0.083571	1.25e-4	2.6297691000000002E-2
Prevotella_copri	thiamin (vitamin B1)	0.250307	3.44e-5	4.1446640000000002E-3
Prevotella_copri	thymine	0.291945	6.78e-4	2.3829863999999999E-2
Clostridium_clostridioforme	dihydroorotate	-0.203149	8.24e-4	9.7698562000000003E-2
Prevotella_copri	sucrose	-0.103585	4.72e-4	1.9648210999999999E-2
Streptococcus_parasanguinis	erucate (22:1n9)	0.351811	2.8e-4	3.7622700000000002E-2
Prevotella_copri	guanosine	-0.142606	6.45e-4	2.3681345999999999E-2
Prevotella_copri	tyramine	0.205083	2.34e-5	3.7841210000000001E-3
Enterococcus_faecalis	tyramine	0.346233	4e-8	3.38e-5
Prevotella_copri	urate	-0.369045	4.7e-5	4.4105170000000001E-3
Prevotella_copri	N-acetylglucosaminylasparagine	-0.0635098	4.3701240000000004E-3	8.7818674999999999E-2
Streptococcus_parasanguinis	dihomo-linoleate (20:2n6)	-0.182126	4.46e-4	3.7622700000000002E-2
Prevotella_copri	choline	0.204725	2.6634480000000001E-3	6.2081860000000003E-2
Bilophila_unclassified	taurocholate	-0.0285415	2.48e-4	1.9048427E-2
Bilophila_unclassified	taurodeoxycholate	-0.118211	4.53e-5	6.4693340000000002E-3
Prevotella_copri	glycerophosphorylcholine (GPC)	-0.234919	4.51e-5	4.4105170000000001E-3
Prevotella_copri	maltotetraose	-0.047447	1.2887829999999999E-3	3.7417445000000001E-2
Prevotella_copri	protoporphyrin IX	-0.131923	1e-4	7.1998030000000003E-3
Prevotella_copri	3,4-dihydroxyphenylacetate	0.207851	5.59e-4	2.1444866E-2
Prevotella_copri	N-acetylglucosamine 6-sulfate	-0.575133	1.19e-4	7.1998030000000003E-3
Prevotella_copri	isovalerate (i5:0)	0.209773	1.14e-4	7.1998030000000003E-3
Prevotella_copri	phenyllactate (PLA)	0.0181834	2.7499579999999998E-3	6.2081860000000003E-2
Prevotella_copri	hesperidin (hesperetin 7-rutinoside)	-0.117664	4.89e-4	1.9648210999999999E-2
Streptococcus_parasanguinis	hesperidin (hesperetin 7-rutinoside)	-0.147934	4.43e-4	3.7622700000000002E-2
Fusobacterium_nucleatum	1-oleoylglycerol (18:1)	-0.0507812	3.47e-4	4.1865923999999999E-2
Prevotella_copri	apigenin	-0.211946	1.39e-4	7.3100379999999996E-3
Streptococcus_parasanguinis	indoleacetate	0.3175	3.58e-4	3.7622700000000002E-2
Fusobacterium_nucleatum	hesperetin	0.0874765	3.86e-5	1.0854310000000001E-2
Streptococcus_parasanguinis	hesperetin	0.10273	1.29e-4	3.7622700000000002E-2
Prevotella_copri	12-dehydrocholate	0.139291	1.57e-4	7.8078790000000002E-3
Prevotella_copri	3-hydroxysuberate	0.218536	1.330758E-3	3.7417445000000001E-2
Bilophila_unclassified	2-hydroxyadipate	0.209937	1.24e-4	1.3055149E-2
Fusobacterium_nucleatum	N-acetylglutamine	-0.654956	9.86e-5	2.0141079999999999E-2
Prevotella_copri	N-acetyltryptophan	-0.233031	2.69e-5	3.7841210000000001E-3
Klebsiella_oxytoca	nicotinamide riboside	-0.276905	1.322129E-3	9.2989753999999994E-2
Prevotella_copri	nicotinate ribonucleoside	-0.151793	1.8780050000000001E-3	4.9532382E-2
Prevotella_copri	7-methylguanine	0.0745813	1.36e-4	7.3100379999999996E-3
Bilophila_wadsworthia	N1-methyl-2-pyridone-5-carboxamide	-0.367731	8.85e-5	2.4888780999999999E-2
Fusobacterium_nucleatum	phenol sulfate	0.234981	8.72e-7	7.36e-4
Bilophila_unclassified	cholesterol sulfate	0.538069	1.63e-4	1.4165272E-2
Prevotella_copri	cholesterol sulfate	-1.25209	3.09e-14	1.3e-11
Bilophila_unclassified	taurolithocholate 3-sulfate	-0.180257	4.71e-4	3.3116168000000001E-2
Streptococcus_parasanguinis	methylphosphate	0.145653	1.01e-4	3.7622700000000002E-2
Streptococcus_parasanguinis	androstenediol (3beta,17beta) monosulfate (1)	0.336519	7.35e-4	5.6431446000000003E-2
Streptococcus_parasanguinis	5-hydroxymethylfurfural	0.411663	3.31e-4	3.7622700000000002E-2
Klebsiella_oxytoca	cysteine sulfinic acid	0.0564895	1.116092E-3	9.2989753999999994E-2
Prevotella_copri	alpha-ketoglutaramate*	0.206274	2.8010550000000002E-3	6.2081860000000003E-2
Bilophila_unclassified	N-methylhydantoin	0.328804	5.76e-4	3.7410756000000003E-2
Clostridium_clostridioforme	L-urobilin	-0.239765	2.36e-6	1.9942850000000002E-3
Klebsiella_oxytoca	N-carbamoylglutamate	0.722943	2.28e-7	1.92e-4
Klebsiella_oxytoca	S-methylcysteine	-0.215403	1.2689159999999999E-3	9.2989753999999994E-2
Bilophila_unclassified	tauroursodeoxycholate	-0.316468	1.07e-6	3.00E-04
Bilophila_unclassified	3-(4-hydroxyphenyl)propionate	-0.0681621	1.12e-4	1.3055149E-2
Streptococcus_parasanguinis	3-(4-hydroxyphenyl)propionate	0.242963	9.44e-4	6.1274538000000003E-2
Prevotella_copri	1-(1-enyl-palmitoyl)-GPE (P-16:0)*	1.28678	6.06e-26	5.1099999999999996e-23
Clostridium_clostridioforme	enterolactone	-0.195348	1.59e-4	6.7012199999999994E-2
Prevotella_copri	tyrosol	-0.735929	5.77e-8	1.62e-5
Prevotella_copri	phenylacetylphenylalanine	-0.350184	1.006142E-3	3.0327988E-2
Prevotella_copri	tryptophol	-0.265305	9.76e-4	3.0327988E-2
Prevotella_copri	1-stearoyl-GPS (18:0)*	-0.230785	1.16e-4	7.1998030000000003E-3
Prevotella_copri	6-oxopiperidine-2-carboxylate	0.2374	9.85e-4	3.0327988E-2
Fusobacterium_nucleatum	N-delta-acetylornithine	-0.153338	1.611358E-3	4.1865923999999999E-2
Prevotella_copri	3-(3-hydroxyphenyl)propionate sulfate	-0.0308672	8.58e-4	2.8953394E-2
Bilophila_unclassified	N-acetyltaurine	-0.442068	9.67e-9	4.08e-6
Bilophila_unclassified	methyl glucopyranoside (alpha + beta)	0.381914	3.91e-6	8.26e-4
Fusobacterium_nucleatum	diosmetin	0.453586	1.5e-4	2.1136887E-2
Streptococcus_parasanguinis	N-acetylhistamine	0.17017	4.16e-4	3.7622700000000002E-2
Bilophila_unclassified	dopamine 3-O-sulfate	-0.428712	1.68e-4	1.4165272E-2
Prevotella_copri	N-acetylglucosamine/N-acetylgalactosamine	0.140207	2.3433070000000002E-3	5.7503624000000003E-2
Klebsiella_oxytoca	glycochenodeoxycholate 3-sulfate	0.106306	4.25e-4	5.1241320999999999E-2
Klebsiella_oxytoca	hexadecadienoate (16:2n6)	0.483796	6.99e-4	7.3731842000000006E-2
Bilophila_wadsworthia	lactosyl-N-behenoyl-sphingosine (d18:1/22:0)*	0.139666	2.54e-4	4.2913075000000002E-2
Prevotella_copri	N-palmitoyl-phytosphingosine (t18:0/16:0)	0.275733	2.01e-4	9.4433520000000003E-3
Prevotella_copri	N6,N6-dimethyllysine	0.148143	7.28e-5	6.1420429999999998E-3
Klebsiella_oxytoca	12-ketolithocholate	-0.272897	9.94e-5	1.6783282E-2
Clostridium_ramosum	carboxymethylarginine	0.239189	1.97e-4	5.5284702999999998E-2
Prevotella_copri	3-hydroxytridecanoate	0.309467	1.4e-5	2.9528359999999999E-3

### Sheet: lasso_depleted_microbes
microbe	metabolite	beta	pval	qval
Bacteroides_uniformis	N-palmitoyl-phytosphingosine (t18:0/16:0)	-0.680293	2.0186189731569774e-6	0.00170371
Bacteroides_uniformis	1-palmitoyl-GPE (16:0)	-0.424254	6.1779062236722485e-6	0.00260708
Clostridium_leptum	(5R)-5-Hydroxyhexanoic acid	-0.30463	9.60222727193189e-6	0.00810428
Clostridium_leptum	beta-Tocopherol	-0.0266943	2.08464361629577e-5	0.0087972
Dorea_formicigenerans	proline	0.5547063923560052	3.4086544976701975e-5	0.00575381
Dorea_formicigenerans	N-[(3a,5b,7b)-7-hydroxy-24-oxo-3-(sulfooxy)cholan-24-yl]-Glycine	0.3002425140379869	8.918652435673743e-5	0.012545571092847731
Dorea_formicigenerans	tryptamine	0.3382102799157551	7.422016880462724e-7	6.264182247110539e-4
Dorea_formicigenerans	glycochenodeoxycholate	0.0333657	6.642276608709929e-4	0.0554406
Dorea_formicigenerans	malonate	0.3867810991186009	1.2782852451451047e-5	0.00359624
Dorea_formicigenerans	agmatine	-0.247826	0.00223502	0.0898266
Dorea_formicigenerans	N6-methyladenosine	0.4283924750193864	0.00101567	0.0659408
Dorea_formicigenerans	eriodictyol	0.4666581418633031	2.240106246762283e-6	9.453248361336834e-4
Dorea_formicigenerans	enterolactone	-0.212828	2.282399413871591e-4	0.027519215790108895
Dorea_formicigenerans	leucylalanine	-0.228827	4.198407569431448e-4	0.0393717
Dorea_formicigenerans	5-(2-hydroxyethyl)-4-methylthiazole	-0.512318	3.152179829498109e-5	0.00575381
Dorea_formicigenerans	theanine	0.2162630911836988	0.00151792	0.0898266
Dorea_formicigenerans	phenylacetylglutamate	0.5150167710418408	0.00220472	0.0898266
Dorea_formicigenerans	ascorbic acid 2-sulfate	0.14500158652840886	0.00176916	0.0898266
Dorea_formicigenerans	6-oxopiperidine-2-carboxylate	-0.372131	0.00252559	0.0926782
Dorea_formicigenerans	methionine sulfone	-0.523149	0.00211295	0.0898266
Dorea_formicigenerans	L-urobilin	-0.0718383	4.0821284975430666e-4	0.0393717
Dorea_formicigenerans	1-palmitoyl-GPG (16:0)*	-0.165665	0.00251008	0.0926782
Dorea_formicigenerans	liquiritigenin	-0.242469	7.225668140189875e-4	0.0554406
Faecalibacterium_prausnitzii	(S)-3-Hydroxyisobutyric acid	0.4588996215094236	5.151430561216248e-6	0.00144927
Faecalibacterium_prausnitzii	5alpha-Pregnan-3beta,20beta-diol disulfate	0.14382649520249377	1.886910829505941e-4	0.017695
Faecalibacterium_prausnitzii	N-Acetylgalactosamine	-0.379944	0.00124983	0.0503656
Faecalibacterium_prausnitzii	adenosine	0.23115121785638135	3.5626970816969046e-4	0.025057636141268227
Faecalibacterium_prausnitzii	N-acetyl-aspartyl-glutamate (NAAG)	0.0616777	7.430527685917858e-4	0.0411328
Faecalibacterium_prausnitzii	chenodeoxycholic acid sulfate (1)	0.0583964	4.734422084195936e-5	0.00665975
Faecalibacterium_prausnitzii	andro steroid monosulfate C19H28O6S (1)*	-0.422312	1.1892405973629365e-4	0.014338843773918832
Faecalibacterium_prausnitzii	androsterone sulfate	-0.422312	1.1892405973629365e-4	0.014338843773918832
Faecalibacterium_prausnitzii	phenylacetylglutamine	0.055655758101658494	1.6309930276059992e-4	0.017207
Faecalibacterium_prausnitzii	linoleoylcarnitine (C18:2)*	0.11279949607332976	0.0036779	0.0970047
Faecalibacterium_prausnitzii	1-palmitoleoyl-GPC (16:1)*	0.11492757729482528	0.00160152	0.058769
Faecalibacterium_prausnitzii	1-(1-enyl-palmitoyl)-GPC (P-16:0)*	0.18819947263369644	0.00252617	0.0852836
Faecalibacterium_prausnitzii	linoleoyl ethanolamide	0.0659681	3.4197349297573144e-4	0.025057636141268227
Faecalibacterium_prausnitzii	linolenoyl ethanolamide	0.0736643	0.00264384	0.0858231
Faecalibacterium_prausnitzii	valerylhistidine*	-0.18495	9.86052461194259e-4	0.0474517
Faecalibacterium_prausnitzii	beta-cryptoxanthin	-0.214533	0.00283213	0.0862342
Faecalibacterium_prausnitzii	catechol sulfate	-0.212464	0.00121151	0.0503656
Faecalibacterium_prausnitzii	succinylcarnitine (C4-DC)	0.13207526283768525	7.617125606295581e-4	0.0411328
Faecalibacterium_prausnitzii	methionine sulfone	0.0692984	0.001012	0.0474517
Faecalibacterium_prausnitzii	L-urobilin	-0.178775	1.0981067647725714e-6	9.268021094680504e-4
Faecalibacterium_prausnitzii	glycerophosphoglycerol	-0.210431	7.797687847768415e-4	0.0411328
Lachnospiraceae_bacterium_5_1_63FAA	solanidine	-0.17609	1.4915492094072414e-5	0.012588675327397115
Oscillibacter_unclassified	(5R)-5-Hydroxyhexanoic acid	-0.0231219	7.266287647550726e-5	0.011730345620041126
Oscillibacter_unclassified	5alpha-Pregnan-3beta,20beta-diol disulfate	0.0634741	1.130460944778526e-4	0.011730345620041126
Oscillibacter_unclassified	citraconic acid	-0.24078	3.3476581470609024e-4	0.0188362
Oscillibacter_unclassified	N-[(3a,5b,7b)-7-hydroxy-24-oxo-3-(sulfooxy)cholan-24-yl]-Glycine	0.0824465	6.865795320022739e-4	0.032193
Oscillibacter_unclassified	allopregnanolone sulfate	-0.080369	0.00147074	0.0428037
Oscillibacter_unclassified	taurocholate	0.044829	7.901045699654702e-4	0.033342412852542844
Oscillibacter_unclassified	beta-alanine	0.28033464125480545	1.1505336223430468e-4	0.011730345620041126
Oscillibacter_unclassified	palmitate (16:0)	0.0441629	4.9008504320176815e-6	0.00137877
Oscillibacter_unclassified	3-hydroxyphenylacetate	-0.105944	0.0039198	0.0894137
Oscillibacter_unclassified	beta-hydroxyisovalerate	-0.412161	0.00118328	0.0399475
Oscillibacter_unclassified	N-acetyl-aspartyl-glutamate (NAAG)	0.3243318779644196	2.3913444686488854e-7	2.0182947315396595e-4
Oscillibacter_unclassified	3,4-dihydroxyphenylacetate	0.0482872	0.00436981	0.0957207
Oscillibacter_unclassified	4-hydroxycinnamate	-0.0553873	0.00483558	0.0957207
Oscillibacter_unclassified	syringic acid	0.17396877405907257	1.456254679561254e-4	0.012290789495496984
Oscillibacter_unclassified	N-alpha-acetylornithine	0.22685894256637576	0.0031315	0.077735
Oscillibacter_unclassified	N-delta-acetylornithine	0.22685894256637576	0.0031315	0.077735
Oscillibacter_unclassified	myristoylcarnitine (C14)	0.20305600428944365	2.482026452500999e-5	0.00523708
Oscillibacter_unclassified	N-acetylglutamine	-0.566264	0.00303661	0.0776635
Oscillibacter_unclassified	phenylacetylglutamine	0.0711193	3.1104983749280827e-4	0.018751861631709298
Oscillibacter_unclassified	1-methyladenine	0.10340398513556778	0.00479481	0.0957207
Oscillibacter_unclassified	N-acetylvaline	0.13439909087361132	1.739332016708901e-6	7.339981110511563e-4
Oscillibacter_unclassified	threonylphenylalanine	0.013653015485207264	0.00117556	0.0399475
Oscillibacter_unclassified	2,3-dihydroxy-2-methylbutyrate	0.20477251611600653	7.328170785358317e-4	0.0325525
Oscillibacter_unclassified	arabinose	-0.266633	2.935068286828186e-4	0.018751861631709298
Oscillibacter_unclassified	beta-cryptoxanthin	-0.151108	0.00345842	0.0833974
Oscillibacter_unclassified	1-oleoyl-GPI (18:1)	0.11164115783025542	5.604542449915748e-4	0.0278249
Oscillibacter_unclassified	2-hydroxyacetaminophen sulfate*	-0.20028	0.00142151	0.0428037
Oscillibacter_unclassified	N-methylglutamate	-0.192203	8.696397320398423e-4	0.0349512
Oscillibacter_unclassified	O-sulfo-tyrosine	0.00538295	0.00228507	0.0622128
Roseburia_inulinivorans	ciliatine (2-aminoethylphosphonate)	-0.350491	4.06305723134936e-5	0.0171461
Roseburia_inulinivorans	N-acetylvaline	0.0385891	1.6728649587864056e-4	0.0470633
Ruminococcus_obeum	2-methylglutaric acid	-0.0821919	0.00167972	0.094512
Ruminococcus_obeum	4-hydroxyphenylacetate	0.20373460294672105	5.036482274993025e-4	0.0879936
Ruminococcus_obeum	3-amino-2-piperidone	-0.210969	0.00104246	0.094512
Ruminococcus_obeum	12-ketolithocholate	-0.0369111	6.534934478764216e-4	0.0879936
Ruminococcus_obeum	lithocholate	-0.162653	1.583543307599062e-7	1.3365105516136084e-4
Ruminococcus_obeum	umbelliferone	-0.429602	2.0341061192831675e-4	0.0858393
Ruminococcus_obeum	arabinose	-0.169776	5.640805288389505e-4	0.0879936
Ruminococcus_obeum	methyl glucopyranoside (alpha + beta)	-0.247293	0.00118714	0.094512
Ruminococcus_obeum	2-hydroxy-4-(methylthio)butanoic acid	0.0507948	3.848693146840954e-4	0.0879936
Ruminococcus_obeum	N6-carbamoylthreonyladenosine	0.3252962802531814	8.770468559821508e-4	0.0925284
Ruminococcus_obeum	N-formylphenylalanine	-0.206415	7.298045572031668e-4	0.0879936
Subdoligranulum_unclassified	lithocholate	-0.184041	5.990220462558672e-8	5.05574607039952e-5
Subdoligranulum_unclassified	pimelate (C7-DC)	-0.270547	5.434623769611176e-4	0.0900054
Subdoligranulum_unclassified	phenylacetylglutamine	0.0140765	8.756090556862103e-5	0.0369507
Subdoligranulum_unclassified	feruloylquinate (5)	0.069027	6.398491584794175e-4	0.0900054
Subdoligranulum_unclassified	feruloylquinate (3)	0.069027	6.398491584794175e-4	0.0900054
Subdoligranulum_unclassified	luteolin sulfate	0.20455147179724237	2.515448289811468e-4	0.053076
